# Considering social risk alongside genetic risk for bipolar disorder in the All of Us Research Program

**DOI:** 10.64898/2026.04.06.26349528

**Authors:** Rachel R. Sharp, Micah Hysong, Robert G. Mealer, Laura M. Raffield, LaShaunta Glover, Michael I. Love

## Abstract

Polygenic risk scores (PRS) have shown increasing utility for risk stratification across complex diseases, but for psychiatric disorders such as bipolar disorder (BD), current PRS explain only a fraction of disorder liability (∼1-9%), with predictive performance further diminished in non-European populations and real-world clinical cohorts. To explore the potential of integrating social and environmental risk factors alongside genetic liability to improve risk prediction, we evaluated the relationship between a PRS for BD (PRS_BD_) and six social risk measures – perceived stress, discrimination in medical settings, neighborhood social cohesion, perceived neighborhood disorder, cost-related medication nonadherence, and adverse childhood experiences – to BD case status in 115,275 participants (7,000 cases; 108,275 controls) from the All of Us Research Program. PRS_BD_ was associated with BD case status across ancestry groups, though liability-scale variance explained was attenuated relative to what has been reported for curated research cohorts (R² = 1.86% in European, 0.60% in African, 1.65% in Latino/Admixed American ancestries). Each social risk factor tested exhibited a larger effect size than PRS_BD_, with perceived stress (OR = 2.05 per SD) and adverse childhood experiences (OR = 2.68 for ≥4 ACEs) demonstrating the strongest associations. Individuals in the lowest genetic risk decile with high social burden exhibited BD prevalence comparable to or exceeding those in the highest genetic risk decile with low social burden. These findings demonstrate the substantial explanatory power of social risk factors and support the development of integrated genetic-social risk frameworks for more accurate and equitable psychiatric risk prediction.
