## Supplementary material for "Considering social risk alongside genetic risk for bipolar disorder in the All of Us Research Program": Table S4

### Sheet: Sheet 1
Table S4. Detailed Social Risk Association Results by Ancestry Group
Variable	All Ancestries__OR_String	All Ancestries__P_String	European__OR_String	European__P_String	African__OR_String	African__P_String	Latino/Admixed American__OR_String	Latino/Admixed American__P_String
Adverse Childhood Experiences (4+)	2.68 (2.28–3.15)	1.63e-32	2.89 (2.41–3.46)	7.54e-31	1.79 (1.08–3.02)	0.026	1.82 (0.96–3.49)	0.069
Cost-Related Medication Non-adherence (any)	1.56 (1.44–1.69)	4.98e-27	1.69 (1.54–1.86)	1.8e-27	1.27 (1.04–1.54)	0.018	1.28 (0.98–1.65)	0.065
Discrimination in Medical Settings	1.47 (1.41–1.52)	3.84e-96	1.50 (1.44–1.57)	1.07e-78	1.29 (1.18–1.41)	6.66e-09	1.56 (1.39–1.75)	7.36e-14
Low Neighborhood Social Cohesion	1.55 (1.49–1.62)	2e-91	1.65 (1.57–1.73)	1.67e-85	1.24 (1.12–1.38)	5.98e-05	1.57 (1.37–1.79)	5.44e-11
Neighborhood Disorder	1.49 (1.43–1.55)	5.17e-79	1.58 (1.51–1.66)	4.57e-75	1.30 (1.18–1.44)	1.22e-07	1.35 (1.19–1.55)	7.68e-06
Perceived Stress	2.05 (1.96–2.15)	8.08e-198	2.14 (2.03–2.26)	1.92e-166	1.72 (1.52–1.94)	9.97e-19	1.96 (1.67–2.30)	1.61e-16
Models adjusted for age, age², sex/gender, EHR record length, record depth, and 16 genetic PCs. Continuous variables (PSS, DMS, SCNS, PNDS) are Z-score standardized; ORs represent the change per 1 SD increase. Binary variables: ACE ≥4 adverse experiences; CRMN = any cost-related medication non-adherence.
